# Dual exposure-by-polygenic score interactions highlight disparities across social groups in the proportion needed to benefit

**DOI:** 10.1101/2024.07.29.24311065

**Authors:** Sini Nagpal, Greg Gibson

## Abstract

The transferability of polygenic scores across population groups is a major concern with respect to the equitable clinical implementation of genomic medicine. Since genetic associations are identified relative to the population mean, inevitably differences in disease or trait prevalence among social strata influence the relationship between PGS and risk. Here we quantify the magnitude of PGS-by-Exposure (PGSxE) interactions for seven human diseases (coronary artery disease, type 2 diabetes, obesity thresholded to body mass index and to waist-to-hip ratio, inflammatory bowel disease, chronic kidney disease, and asthma) and pairs of 75 exposures in the White-British subset of the UK Biobank study (n=408,801). Across 24,198 PGSxE models, 746 (3.1%) were significant by two criteria, at least three-fold more than expected by chance under each criterion. Predictive accuracy is significantly improved in the high-risk exposures and by including interaction terms with effects as large as those documented for low transferability of PGS across ancestries. The predominant mechanism for PGS×E interactions is shown to be amplification of genetic effects in the presence of adverse exposures such as low polyunsaturated fatty acids, mediators of obesity, and social determinants of ill health. We introduce the notion of the proportion needed to benefit (PNB) which is the cumulative number needed to treat across the range of the PGS and show that typically this is halved in the 70^th^ to 80^th^ percentile. These findings emphasize how individuals experiencing adverse exposures stand to preferentially benefit from interventions that may reduce risk, and highlight the need for more comprehensive sampling across socioeconomic groups in the performance of genome-wide association studies.
