## Supplementary_Table_S5 for "Dual exposure-by-polygenic score interactions highlight disparities across social groups in the proportion needed to benefit"

### Sheet: Sheet1
Supplementary table S5: Illustration of proportion needed to benefit (PNB) for a modifiable exposure, bread type and smoking status with respect to CAD risk and increasing polygenic risk thresholds
Example of CAD with respect modifiable exposure - bread type and smoking status E11 High risk exposure: White bread type and smoker E00 Low risk exposure: Whole grain or brown bread and non-smoker
Attribute	Definitions	PGS threshold
		Overall >0	>10	>20	>30	>40	>50	>60	>70	>80	>90
Incidence in E11	% of disease cases in high risk env	9.57	10.24	10.96	11.83	12.87	13.93	15.38	17.21	20.13	24
Incidence in E00	% of disease cases in low risk env	4.57	4.89	5.23	5.6	6	6.51	7.18	7.91	9.17	11.2
Target	% of targetted population	100	90	80	70	60	50	40	30	20	10
PNB	Proportion needed to benefit (inverse AUC difference in each bin)	20	19	18	16	15	14	12	11	10	9
% Benefitted or Effectiveness	% people benefitted (1/PNB)	5	5.26316	5.55556	6.25	6.66667	7.14286	8.33333	9.09091	10	11.1111
Gain in benefit	ratio of % people benefitted in target group vs overall (i.e. if everyone was treated)	1	1.05263	1.11111	1.25	1.33333	1.42857	1.66667	1.81818	2	2.22222
NE11	Total samples in high risk env	40368	36331	32294	28257	24221	20184	16147	12111	8074	4037
NE11	No of cases in high risk env	3863.22	3720.29	3539.42	3342.8	3117.24	2811.63	2483.41	2084.3	1625.3	968.88
Nbenefitted	No of cases benefitted	193.161	195.805	196.635	208.925	207.816	200.831	206.951	189.482	162.53	107.653
PPV or Precision E11	equivalent to incidence in each PRS threshold	9.57	10.24	10.96	11.83	12.87	13.93	15.38	17.21	20.13	24
NPV in E11	controls in PRS -ve group/ Total samples (case+ctrl) in PRS -ve group	90.43	96.4597	95.9897	95.703	95.3801	94.79	94.3033	93.7045	93.0702	92.0334
Sensitivity E11	Proportion of cases in PRS +ve group (selected PRS thresh)/Total cases in population	100	96.3004	91.6185	86.529	80.6903	72.7795	64.2834	53.9525	42.071	25.0796
Specificity in E11	Proportion of controls in PRS -ve group/Total controls in population	100	10.6673	21.2307	31.7509	42.1891	52.4107	62.5704	72.5332	82.3346	91.5953
NE00	Total samples in low risk env	120224	108198	96176	84157	72134	60112	48089	36067	24045	12022
NE00	No of cases in low risk env	5494.24	5290.88	5030	4712.79	4328.04	3913.29	3452.79	2852.9	2204.93	1346.46
PPV or Precision E00	equivalent to incidence in each PRS threshold	4.57	4.89	5.23	5.6	6	6.51	7.18	7.91	9.17	11.2
NPV in E00	controls in PRS -ve group/ Total samples (case+ctrl) in PRS -ve group	95.43	98.309	98.0696	97.8334	97.575	97.37	97.17	96.8614	96.58	96.1666
Sensitivity E00	Proportion of cases in PRS +ve group (selected PRS thresh)/Total cases in population	100	96.2988	91.5506	85.777	78.7742	71.2254	62.8439	51.9253	40.1316	24.5068
Specificity in E00	Proportion of controls in PRS -ve group/Total controls in population	100	10.3048	20.5559	30.7554	40.8994	51.0165	61.0945	71.0501	80.9639	90.6951
