## Supplementary_Table_S4 for "Dual exposure-by-polygenic score interactions highlight disparities across social groups in the proportion needed to benefit"

### Sheet: CAD_incident
Supplementary table S4: Net amplification effect i.e. % of variants with H>L minus % of variants with H<L for exposures-pairs showing significant PGSxE across diseases
Exposure-pair	Env1	Env2	Overall_ExcessDiseaseVar	Amplification% (E11 - E00)
SystolicBP - exposure to tobacco smoke outside	SystolicBP	exposure to tobacco smoke outside	1.24094	81.6174
HDL_BM - Sex	HDL_BM	Sex	1.21093	77.82
SystolicBP - jobs involved heavy physical work	SystolicBP	jobs involved heavy physical work	1.20941	68.8302
Sex - time spent driving	Sex	time spent driving	1.14169	67.3067
HDL_BM - Avg weekly beer+cider	HDL_BM	Avg weekly beer+cider	1.19479	67.2161
current tobaco smoking - body size at age 10	current tobaco smoking	body size at age 10	1.18977	62.3715
SystolicBP - Avg weekly champagne+white wine intake	SystolicBP	Avg weekly champagne+white wine intake	1.17141	60.6477
DocosahexaenoicAcid - Sex	DocosahexaenoicAcid	Sex	1.15403	58.8289
Sex - Poultry intake	Sex	Poultry intake	1.17585	58.4641
Sex - Townsend deprivation index	Sex	Townsend deprivation index	1.18201	55.1629
Sex - time spent watching TV	Sex	time spent watching TV	1.22853	53.3251
Sex - current tobaco smoking	Sex	current tobaco smoking	1.21563	52.6474
Triglycerides_BM - Avg weekly beer+cider	Triglycerides_BM	Avg weekly beer+cider	1.23845	49.4173
Sex - Avg weekly fortified wine	Sex	Avg weekly fortified wine	1.17859	49.2277
no days vigorous act - Avg weekly beer+cider	no days vigorous act	Avg weekly beer+cider	1.12216	48.4505
Sex - raw vegetable intake	Sex	raw vegetable intake	1.19167	47.113
Sex - freq of stair climbing in last 4 wks	Sex	freq of stair climbing in last 4 wks	1.21999	46.1979
current tobaco smoking - birth weight of first child	current tobaco smoking	birth weight of first child	1.17307	45.4524
DiastolicBP - Avg weekly beer+cider	DiastolicBP	Avg weekly beer+cider	1.14072	43.935
SystolicBP - water intake	SystolicBP	water intake	1.19147	42.9919
Sex - tea intake	Sex	tea intake	1.17092	42.4487
Sex - time spent using computer	Sex	time spent using computer	1.14761	40.8772
SystolicBP - dried fruit intake	SystolicBP	dried fruit intake	1.12759	39.8176
SystolicBP - Alcohol taken with meals	SystolicBP	Alcohol taken with meals	1.14283	39.2223
Sex - Alcohol taken with meals	Sex	Alcohol taken with meals	1.19752	39.0114
Sex - exposure to tobacco smoke outside	Sex	exposure to tobacco smoke outside	1.17254	38.1407
Bread Intake - Avg weekly beer+cider	Bread Intake	Avg weekly beer+cider	1.12815	37.1508
Sex - body size at age 10	Sex	body size at age 10	1.17834	36.2892
Avg weekly beer+cider - Avg weekly champagne+white wine intake	Avg weekly beer+cider	Avg weekly champagne+white wine intake	1.12714	35.6227
Sex - fresh fruit intake	Sex	fresh fruit intake	1.1507	34.6884
Cholesterol_BM - current tobaco smoking	Cholesterol_BM	current tobaco smoking	1.25957	34.0285
Sex - maternal smoking at birth	Sex	maternal smoking at birth	1.1988	33.2701
Omega3FA - Avg weekly beer+cider	Omega3FA	Avg weekly beer+cider	1.11251	30.9162
Avg weekly spirits - Avg weekly beer+cider	Avg weekly spirits	Avg weekly beer+cider	1.10406	30.5417
Sex - Bread type	Sex	Bread type	1.20161	30.3399
Sex - Processed meat intake	Sex	Processed meat intake	1.18103	30.3143
VITD - Sex	VITD	Sex	1.16048	29.3776
Sex - avg total household income before tax	Sex	avg total household income before tax	1.24344	27.4543
Sex - time spend out in winter	Sex	time spend out in winter	1.18155	27.2119
Bread type - Avg weekly beer+cider	Bread type	Avg weekly beer+cider	1.1479	26.7107
Sex - walk pace	Sex	walk pace	1.22872	26.479
Processed meat intake - Avg weekly beer+cider	Processed meat intake	Avg weekly beer+cider	1.1093	23.9522
Omega6FA - Cereal intake	Omega6FA	Cereal intake	1.08455	23.8966
SystolicBP - fresh fruit intake	SystolicBP	fresh fruit intake	1.19224	23.3934
fresh fruit intake - Avg weekly beer+cider	fresh fruit intake	Avg weekly beer+cider	1.10067	23.1273
SystolicBP - Triglycerides_BM	SystolicBP	Triglycerides_BM	1.20326	22.9816
duration of moderate act - Avg weekly beer+cider	duration of moderate act	Avg weekly beer+cider	1.15678	22.7512
tea intake - Avg weekly beer+cider	tea intake	Avg weekly beer+cider	1.08877	20.7012
Omega6FA - Avg weekly beer+cider	Omega6FA	Avg weekly beer+cider	1.2589	20.1391
Omega6FA - past tobacco smoking	Omega6FA	past tobacco smoking	1.18488	19.1605
Alcohol taken with meals - Avg weekly beer+cider	Alcohol taken with meals	Avg weekly beer+cider	1.09433	17.1277
Poultry intake - Avg weekly beer+cider	Poultry intake	Avg weekly beer+cider	1.12462	14.6493
Sex - Cereal intake	Sex	Cereal intake	1.17231	14.3918
LDL_BM - current tobaco smoking	LDL_BM	current tobaco smoking	1.19333	14.1175
current tobaco smoking - Avg weekly spirits	current tobaco smoking	Avg weekly spirits	1.05895	13.9921
Sex - Avg weekly spirits	Sex	Avg weekly spirits	1.19739	13.9472
DocosahexaenoicAcid - Avg weekly beer+cider	DocosahexaenoicAcid	Avg weekly beer+cider	1.2546	11.2342
CALCIUM - Avg weekly beer+cider	CALCIUM	Avg weekly beer+cider	1.07124	11.1819
Sex - Alcohol intake frequency	Sex	Alcohol intake frequency	1.20084	10.719
SystolicBP - Avg weekly beer+cider	SystolicBP	Avg weekly beer+cider	1.17275	9.77851
Cereal intake - current tobaco smoking	Cereal intake	current tobaco smoking	1.0898	9.16417
time spent driving - Avg weekly beer+cider	time spent driving	Avg weekly beer+cider	1.11478	7.99539
Omega6FA - Alcohol intake frequency	Omega6FA	Alcohol intake frequency	1.05609	5.62898
Townsend deprivation index - Avg weekly beer+cider	Townsend deprivation index	Avg weekly beer+cider	1.05691	5.0748
current tobaco smoking - Avg weekly red wine intake	current tobaco smoking	Avg weekly red wine intake	1.05054	2.92589
Sleep duration - Avg weekly beer+cider	Sleep duration	Avg weekly beer+cider	1.03545	2.14994
SystolicBP - time spend out in summer	SystolicBP	time spend out in summer	1.08397	1.43057
time spend out in winter - Avg weekly beer+cider	time spend out in winter	Avg weekly beer+cider	1.15707	0.96986
frequency of exercise in last 4 wks - Avg weekly beer+cider	frequency of exercise in last 4 wks	Avg weekly beer+cider	1.08098	0
current tobaco smoking - breastfed as baby	current tobaco smoking	breastfed as baby	1.07631	-0.109171
current tobaco smoking - Alcohol intake frequency	current tobaco smoking	Alcohol intake frequency	1.06494	-4.01935
VITD - current tobaco smoking	VITD	current tobaco smoking	1.03923	-14.6832
Cooked vegetable intake - current tobaco smoking	Cooked vegetable intake	current tobaco smoking	1.07493	-23.5507
current tobaco smoking - Oily fish intake	current tobaco smoking	Oily fish intake	1.05591	-23.6722
current tobaco smoking - number of days walked 10+min	current tobaco smoking	number of days walked 10+min	1.05939	-27.2997
Sex - smokers in household	Sex	smokers in household	1.18741	-27.4118
time spent using computer - current tobaco smoking	time spent using computer	current tobaco smoking	1.02977	-28.2666
current tobaco smoking - no days vigorous act	current tobaco smoking	no days vigorous act	1.08713	-28.7637
Townsend deprivation index - current tobaco smoking	Townsend deprivation index	current tobaco smoking	1.04302	-29.9383
current tobaco smoking - number of days per week of 10+ min physical act	current tobaco smoking	number of days per week of 10+ min physical act	1.02499	-36.8916
Omega6FA - walk pace	Omega6FA	walk pace	0.997653	-49.1335
Triglycerides_BM - Omega6FA	Triglycerides_BM	Omega6FA	1.20066	-56.4614
body size at age 10 - Avg weekly beer+cider	body size at age 10	Avg weekly beer+cider	0.945684	-59.2255
Glucose - Omega6FA	Glucose	Omega6FA	1.12783	-67.005

### Sheet: CAD_prevalent
Exposure-pair	Env1	Env2	Overall_ExcessDiseaseVar	Amplification
Sex - alcohol status	Sex	alcohol status	1.25435	100
Sex - smoking status	Sex	smoking status	1.26358	100
Sex - Bread Intake	Sex	Bread Intake	1.2409	99.8662
Omega6FA - Avg weekly red wine intake	Omega6FA	Avg weekly red wine intake	1.22155	99.5833
Sex - past tobacco smoking	Sex	past tobacco smoking	1.27181	99.198
Sex - walk pace	Sex	walk pace	1.30535	99.1871
Sex - breastfed as baby	Sex	breastfed as baby	1.22304	98.8654
Omega6FA - exposure to tobacco smoke outside	Omega6FA	exposure to tobacco smoke outside	1.20544	96.7948
Omega6FA - current tobaco smoking	Omega6FA	current tobaco smoking	1.26049	95.7807
Omega6FA - Cooked vegetable intake	Omega6FA	Cooked vegetable intake	1.21149	94.8893
Omega6FA - Sleep duration	Omega6FA	Sleep duration	1.20227	91.9921
Sex - SexAdjTestosterone	Sex	SexAdjTestosterone	1.22778	81.7743
Omega6FA - time spend out in summer	Omega6FA	time spend out in summer	1.16255	76.4888
Omega6FA - freq of stair climbing in last 4 wks	Omega6FA	freq of stair climbing in last 4 wks	1.27122	74.0803
Omega6FA - Bread Intake	Omega6FA	Bread Intake	1.21805	71.9613
Sex - Oily fish intake	Sex	Oily fish intake	1.26518	69.7795
Omega6FA - CALCIUM	Omega6FA	CALCIUM	1.19919	69.0748
Omega6FA - walk pace	Omega6FA	walk pace	1.20112	68.9861
Sex - time spent watching TV	Sex	time spent watching TV	1.29204	68.0042
Cholesterol_BM - Avg weekly beer+cider	Cholesterol_BM	Avg weekly beer+cider	1.21845	66.57
Omega6FA - Oily fish intake	Omega6FA	Oily fish intake	1.20752	65.2015
smoking status - birth weight of first child	smoking status	birth weight of first child	1.10866	64.7467
Sex - Alcohol intake frequency	Sex	Alcohol intake frequency	1.25588	61.8856
SexAdjTestosterone - breastfed as baby	SexAdjTestosterone	breastfed as baby	1.12457	61.742
Omega6FA - past tobacco smoking	Omega6FA	past tobacco smoking	1.26836	60.6295
Omega6FA - Sex	Omega6FA	Sex	1.31766	59.8042
DiastolicBP - Avg weekly beer+cider	DiastolicBP	Avg weekly beer+cider	1.16385	59.3254
Sex - Bread type	Sex	Bread type	1.23237	59.1828
Sex - freq of stair climbing in last 4 wks	Sex	freq of stair climbing in last 4 wks	1.27365	58.2569
Sex - time spend out in winter	Sex	time spend out in winter	1.23665	57.3842
Sex - raw vegetable intake	Sex	raw vegetable intake	1.23697	55.8719
Omega6FA - Cheese Intake	Omega6FA	Cheese Intake	1.20044	55.6804
Sex - current tobaco smoking	Sex	current tobaco smoking	1.21298	54.9284
Sex - maternal smoking at birth	Sex	maternal smoking at birth	1.23952	54.6347
DocosahexaenoicAcid - Avg weekly beer+cider	DocosahexaenoicAcid	Avg weekly beer+cider	1.14634	53.2009
Omega6FA - avg total household income before tax	Omega6FA	avg total household income before tax	1.1414	52.8047
Sex - coffee intake	Sex	coffee intake	1.2103	51.8685
Glucose - Omega6FA	Glucose	Omega6FA	1.23792	50.1826
Omega6FA - time spent watching TV	Omega6FA	time spent watching TV	1.20743	49.7725
Omega6FA - smoking status	Omega6FA	smoking status	1.27321	49.5666
Sex - Sleep duration	Sex	Sleep duration	1.19922	47.8255
LDL_BM - Avg weekly beer+cider	LDL_BM	Avg weekly beer+cider	1.24191	47.2669
Sex - Processed meat intake	Sex	Processed meat intake	1.241	44.9422
SexAdjTestosterone - freq of stair climbing in last 4 wks	SexAdjTestosterone	freq of stair climbing in last 4 wks	1.0932	43.4054
Sex - avg total household income before tax	Sex	avg total household income before tax	1.30993	40.8286
freq of stair climbing in last 4 wks - Avg weekly beer+cider	freq of stair climbing in last 4 wks	Avg weekly beer+cider	1.11629	35.6809
Omega6FA - Alcohol intake frequency	Omega6FA	Alcohol intake frequency	1.16937	35.336
SexAdjTestosterone - walk pace	SexAdjTestosterone	walk pace	1.09154	34.5927
Bread type - smoking status	Bread type	smoking status	1.11335	34.2723
jobs involved shift work - Avg weekly beer+cider	jobs involved shift work	Avg weekly beer+cider	1.17207	32.7424
Sex - Townsend deprivation index	Sex	Townsend deprivation index	1.24123	31.8033
smoking status - water intake	smoking status	water intake	1.12746	30.9365
past tobacco smoking - Oily fish intake	past tobacco smoking	Oily fish intake	1.14959	30.6637
SystolicBP - Avg weekly beer+cider	SystolicBP	Avg weekly beer+cider	1.20896	29.1843
duration of moderate act - Avg weekly beer+cider	duration of moderate act	Avg weekly beer+cider	1.11076	28.3633
SexAdjHaemoglobincConc - Sex	SexAdjHaemoglobincConc	Sex	1.20874	26.5994
no days vigorous act - Avg weekly beer+cider	no days vigorous act	Avg weekly beer+cider	1.09374	25.9382
SexAdjTestosterone - smoking status	SexAdjTestosterone	smoking status	1.12112	22.7766
Cheese Intake - Oily fish intake	Cheese Intake	Oily fish intake	1.11533	22.2416
Sex - time spent driving	Sex	time spent driving	1.22	21.7222
Cheese Intake - smoking status	Cheese Intake	smoking status	1.12663	20.9734
Omega6FA - breastfed as baby	Omega6FA	breastfed as baby	1.0863	20.1961
Sex - duration of moderate act	Sex	duration of moderate act	1.2468	19.4421
Omega3FA - Oily fish intake	Omega3FA	Oily fish intake	1.08723	18.411
dried fruit intake - smoking status	dried fruit intake	smoking status	1.09301	17.7157
smoking status - Oily fish intake	smoking status	Oily fish intake	1.138	17.2094
Bread Intake - Oily fish intake	Bread Intake	Oily fish intake	1.11135	16.5204
smoking status - walk pace	smoking status	walk pace	1.13453	15.4968
walk pace - Avg weekly champagne+white wine intake	walk pace	Avg weekly champagne+white wine intake	1.14083	13.5394
SexAdjTestosterone - dried fruit intake	SexAdjTestosterone	dried fruit intake	1.05968	13.5295
DocosahexaenoicAcid - Oily fish intake	DocosahexaenoicAcid	Oily fish intake	1.11545	12.7035
walk pace - Avg weekly beer+cider	walk pace	Avg weekly beer+cider	1.13714	10.7505
Oily fish intake - walk pace	Oily fish intake	walk pace	1.1279	10.1347
SexAdjHaemoglobincConc - SexAdjTestosterone	SexAdjHaemoglobincConc	SexAdjTestosterone	1.05236	7.94095
salt added to food - smoking status	salt added to food	smoking status	1.08267	7.87302
Processed meat intake - Oily fish intake	Processed meat intake	Oily fish intake	1.08083	7.85034
SexAdjHaemoglobincConc - Avg weekly beer+cider	SexAdjHaemoglobincConc	Avg weekly beer+cider	1.09824	5.99269
time spent watching TV - Oily fish intake	time spent watching TV	Oily fish intake	1.11151	5.45407
Townsend deprivation index - Oily fish intake	Townsend deprivation index	Oily fish intake	1.06743	4.41592
avg total household income before tax - Avg weekly beer+cider	avg total household income before tax	Avg weekly beer+cider	1.11507	2.71978
SexAdjHaemoglobincConc - walk pace	SexAdjHaemoglobincConc	walk pace	1.04497	-0.0849537
avg total household income before tax - Oily fish intake	avg total household income before tax	Oily fish intake	1.10194	-0.813244
Cooked vegetable intake - Oily fish intake	Cooked vegetable intake	Oily fish intake	1.05839	-3.77679
SexAdjTestosterone - Townsend deprivation index	SexAdjTestosterone	Townsend deprivation index	1.03071	-7.15601
current tobaco smoking - Oily fish intake	current tobaco smoking	Oily fish intake	1.06626	-10.0704
salt added to food - Oily fish intake	salt added to food	Oily fish intake	1.04871	-17.0102
Oily fish intake - Alcohol intake frequency	Oily fish intake	Alcohol intake frequency	1.03902	-34.2369
Triglycerides_BM - Omega6FA	Triglycerides_BM	Omega6FA	1.20764	-45.6424
HDL_BM - Omega6FA	HDL_BM	Omega6FA	1.1876	-82.6499

### Sheet: T2D_incident
Exposure-pair	Env1	Env2	Overall_ExcessDiseaseVar	Amplification
Glucose - Sex	Glucose	Sex	1.25142	58.8708
Glucose - Omega6FA	Glucose	Omega6FA	1.28717	54.7638
Glucose - Alcohol intake frequency	Glucose	Alcohol intake frequency	1.2036	54.6763
Glucose - Bread Intake	Glucose	Bread Intake	1.25071	38.7711
smoking status - maternal smoking at birth	smoking status	maternal smoking at birth	1.10501	17.3494
SexAdjTestosterone - Bread Intake	SexAdjTestosterone	Bread Intake	1.02074	11.9854
smoking status - Avg weekly champagne+white wine intake	smoking status	Avg weekly champagne+white wine intake	1.06881	11.6667
Bread Intake - no days vigorous act	Bread Intake	no days vigorous act	1.07983	7.87489
past tobacco smoking - maternal smoking at birth	past tobacco smoking	maternal smoking at birth	1.121	7.51938
smoking status - Beef intake	smoking status	Beef intake	1.16358	2.9731
water intake - Alcohol intake frequency	water intake	Alcohol intake frequency	1.0625	2.80163
Sex - Beef intake	Sex	Beef intake	1.11933	0.877031
SexAdjTestosterone - smoking status	SexAdjTestosterone	smoking status	1.08094	0
SexAdjTestosterone - Bread type	SexAdjTestosterone	Bread type	1.08366	-1.1233
Sex - SexAdjTestosterone	Sex	SexAdjTestosterone	1.11364	-1.36869
no days vigorous act - body size at age 10	no days vigorous act	body size at age 10	1.06612	-3.51264
Sex - body size at age 10	Sex	body size at age 10	1.08131	-8.87385
breastfed as baby - Alcohol intake frequency	breastfed as baby	Alcohol intake frequency	1.03152	-9.17294
Glucose - DocosahexaenoicAcid	Glucose	DocosahexaenoicAcid	1.21907	-10.0763
past tobacco smoking - Beef intake	past tobacco smoking	Beef intake	1.19661	-10.2954
Sex - smoking status	Sex	smoking status	1.12092	-11.1691
duration of moderate act - Alcohol intake frequency	duration of moderate act	Alcohol intake frequency	1.01407	-11.5673
body size at age 10 - Avg weekly beer+cider	body size at age 10	Avg weekly beer+cider	1.11015	-13.1658
SexAdjTestosterone - Processed meat intake	SexAdjTestosterone	Processed meat intake	1.07584	-23.9792
Processed meat intake - body size at age 10	Processed meat intake	body size at age 10	1.05134	-25.0794
SexAdjTestosterone - Avg weekly beer+cider	SexAdjTestosterone	Avg weekly beer+cider	1.05079	-38.8224

### Sheet: T2D_prevalent
Exposure-pair	Env1	Env2	Overall_ExcessDiseaseVar	Amplification
Glucose - Omega6FA	Glucose	Omega6FA	1.32393	54.2414
Omega6FA - Omega3FA	Omega6FA	Omega3FA	1.0557	46.1038
Glucose - Bread Intake	Glucose	Bread Intake	1.24768	43.928
Omega6FA - walk pace	Omega6FA	walk pace	1.17353	40.4634
Omega6FA - time spent watching TV	Omega6FA	time spent watching TV	1.15076	38.3364
Cholesterol_BM - Glucose	Cholesterol_BM	Glucose	1.35653	31.6118
Glucose - Oily fish intake	Glucose	Oily fish intake	1.18431	27.0299
Omega6FA - CALCIUM	Omega6FA	CALCIUM	1.11133	26.6382
Bread Intake - fresh fruit intake	Bread Intake	fresh fruit intake	1.09503	26.4315
Glucose - Omega3FA	Glucose	Omega3FA	1.23679	25.472
SexAdjTestosterone - coffee intake	SexAdjTestosterone	coffee intake	1.04259	24.9123
Bread Intake - no days vigorous act	Bread Intake	no days vigorous act	1.10255	22.9242
Bread Intake - time spent watching TV	Bread Intake	time spent watching TV	1.10873	22.2509
Glucose - maternal smoking at birth	Glucose	maternal smoking at birth	1.29799	21.9454
Omega3FA - Sex	Omega3FA	Sex	1.04416	21.7893
DocosahexaenoicAcid - walk pace	DocosahexaenoicAcid	walk pace	1.10026	20.3349
Bread Intake - Alcohol intake frequency	Bread Intake	Alcohol intake frequency	1.10384	19.5547
Omega6FA - VITD	Omega6FA	VITD	1.06109	17.6072
Omega6FA - Avg weekly beer+cider	Omega6FA	Avg weekly beer+cider	1.07075	16.7545
DocosahexaenoicAcid - Sex	DocosahexaenoicAcid	Sex	1.02028	16.587
Glucose - DocosahexaenoicAcid	Glucose	DocosahexaenoicAcid	1.24507	15.2292
walk pace - no days vigorous act	walk pace	no days vigorous act	1.12917	14.3676
Sex - walk pace	Sex	walk pace	1.11251	12.4837
Bread Intake - past tobacco smoking	Bread Intake	past tobacco smoking	1.10623	11.7428
Bread Intake - maternal smoking at birth	Bread Intake	maternal smoking at birth	1.11061	11.0019
Glucose - Sex	Glucose	Sex	1.21799	10.8495
Townsend deprivation index - walk pace	Townsend deprivation index	walk pace	1.13322	9.76772
Bread Intake - coffee intake	Bread Intake	coffee intake	1.07198	8.96466
maternal smoking at birth - Alcohol intake frequency	maternal smoking at birth	Alcohol intake frequency	1.12105	6.71481
water intake - Alcohol intake frequency	water intake	Alcohol intake frequency	1.0923	6.54597
exposure to tobacco smoke outside - Alcohol intake frequency	exposure to tobacco smoke outside	Alcohol intake frequency	1.10793	4.70567
Sex - no days vigorous act	Sex	no days vigorous act	1.11345	1.99682
SexAdjTestosterone - smoking status	SexAdjTestosterone	smoking status	1.08799	1.77885
avg total household income before tax - walk pace	avg total household income before tax	walk pace	1.13799	1.28494
coffee intake - Alcohol intake frequency	coffee intake	Alcohol intake frequency	1.08495	0.667191
Glucose - time spent driving	Glucose	time spent driving	1.14155	0.167237
time spent using computer - walk pace	time spent using computer	walk pace	1.09524	0
SexAdjTestosterone - past tobacco smoking	SexAdjTestosterone	past tobacco smoking	1.08911	-0.19689
walk pace - Alcohol intake frequency	walk pace	Alcohol intake frequency	1.14506	-1.24961
freq of stair climbing in last 4 wks - Alcohol intake frequency	freq of stair climbing in last 4 wks	Alcohol intake frequency	1.10497	-1.52473
SexAdjTestosterone - Bread type	SexAdjTestosterone	Bread type	1.07779	-2.61835
breastfed as baby - Alcohol intake frequency	breastfed as baby	Alcohol intake frequency	1.06644	-2.6342
SexAdjTestosterone - exposure to tobacco smoke outside	SexAdjTestosterone	exposure to tobacco smoke outside	1.10674	-3.18071
coffee intake - walk pace	coffee intake	walk pace	1.08197	-3.88478
Sex - Alcohol intake frequency	Sex	Alcohol intake frequency	1.09022	-4.51405
Townsend deprivation index - Alcohol intake frequency	Townsend deprivation index	Alcohol intake frequency	1.10047	-4.57495
time spent using computer - Alcohol intake frequency	time spent using computer	Alcohol intake frequency	1.09904	-4.87637
SexAdjTestosterone - Bread Intake	SexAdjTestosterone	Bread Intake	1.02819	-5.06074
Bread type - walk pace	Bread type	walk pace	1.10088	-5.07674
SexAdjTestosterone - Cereal intake	SexAdjTestosterone	Cereal intake	1.05394	-5.54415
duration of moderate act - Alcohol intake frequency	duration of moderate act	Alcohol intake frequency	1.05032	-6.4121
Sex - Beef intake	Sex	Beef intake	1.08891	-6.94456
Sex - alcohol status	Sex	alcohol status	1.10974	-8.4635
SexAdjTestosterone - time spent using computer	SexAdjTestosterone	time spent using computer	1.0922	-9.38859
Glucose - current tobaco smoking	Glucose	current tobaco smoking	1.27474	-9.55733
Sex - avg total household income before tax	Sex	avg total household income before tax	1.05255	-16.236
Sex - SexAdjTestosterone	Sex	SexAdjTestosterone	1.10406	-18.5505
SexAdjTestosterone - Processed meat intake	SexAdjTestosterone	Processed meat intake	1.06428	-22.1049
SexAdjTestosterone - Avg weekly beer+cider	SexAdjTestosterone	Avg weekly beer+cider	1.00706	-47.4019

### Sheet: ObesityBMI_incident
Exposure-pair	Env1	Env2	Overall_ExcessDiseaseVar	Amplification
Glucose - Omega3FA	Glucose	Omega3FA	1.22105	99.1505
VITD - freq of stair climbing in last 4 wks	VITD	freq of stair climbing in last 4 wks	1.12846	51.8983
Bread Intake - Alcohol intake frequency	Bread Intake	Alcohol intake frequency	1.14107	46.406
SexAdjTestosterone - Townsend deprivation index	SexAdjTestosterone	Townsend deprivation index	1.0802	46.0246
SexAdjTestosterone - Alcohol intake frequency	SexAdjTestosterone	Alcohol intake frequency	1.06854	42.151
VITD - Alcohol intake frequency	VITD	Alcohol intake frequency	1.13412	37.9959
Townsend deprivation index - walk pace	Townsend deprivation index	walk pace	1.13835	36.416
Townsend deprivation index - current tobaco smoking	Townsend deprivation index	current tobaco smoking	1.04513	34.7748
VITD - smoking status	VITD	smoking status	1.06856	34.2874
walk pace - no days vigorous act	walk pace	no days vigorous act	1.12417	33.2533
VITD - Townsend deprivation index	VITD	Townsend deprivation index	1.10461	30.7346
VITD - no days vigorous act	VITD	no days vigorous act	1.09233	30.4838
Beef intake - body size at age 10	Beef intake	body size at age 10	1.10416	30.3994
Townsend deprivation index - coffee intake	Townsend deprivation index	coffee intake	1.07336	29.0885
number of days per week of 10+ min physical act - Alcohol intake frequency	number of days per week of 10+ min physical act	Alcohol intake frequency	1.12237	29.08
walk pace - number of days per week of 10+ min physical act	walk pace	number of days per week of 10+ min physical act	1.09627	28.0879
tea intake - Alcohol intake frequency	tea intake	Alcohol intake frequency	1.1296	27.3365
Townsend deprivation index - breastfed as baby	Townsend deprivation index	breastfed as baby	1.0729	26.1739
water intake - Alcohol intake frequency	water intake	Alcohol intake frequency	1.14241	21.771
Townsend deprivation index - past tobacco smoking	Townsend deprivation index	past tobacco smoking	1.0689	21.2967
VITD - tea intake	VITD	tea intake	1.07402	21.0825
time spent using computer - Alcohol intake frequency	time spent using computer	Alcohol intake frequency	1.16465	20.5422
time spent driving - Alcohol intake frequency	time spent driving	Alcohol intake frequency	1.13306	20.3731
Townsend deprivation index - number of days walked 10+min	Townsend deprivation index	number of days walked 10+min	1.10254	19.8652
Oily fish intake - Alcohol intake frequency	Oily fish intake	Alcohol intake frequency	1.16264	19.8291
Bread Intake - Townsend deprivation index	Bread Intake	Townsend deprivation index	1.07414	19.6233
jobs involved walking standing - walk pace	jobs involved walking standing	walk pace	1.1925	19.3894
time spend out in summer - walk pace	time spend out in summer	walk pace	1.12819	18.1184
CALCIUM - walk pace	CALCIUM	walk pace	1.15773	17.8018
Townsend deprivation index - Alcohol intake frequency	Townsend deprivation index	Alcohol intake frequency	1.13897	16.6061
dried fruit intake - Townsend deprivation index	dried fruit intake	Townsend deprivation index	1.05639	13.7076
time spend out in summer - Alcohol intake frequency	time spend out in summer	Alcohol intake frequency	1.11645	13.3598
VITD - past tobacco smoking	VITD	past tobacco smoking	1.08222	11.99
VITD - water intake	VITD	water intake	1.10278	11.2161
Townsend deprivation index - birth weight of first child	Townsend deprivation index	birth weight of first child	1.06695	10.8769
Townsend deprivation index - freq of stair climbing in last 4 wks	Townsend deprivation index	freq of stair climbing in last 4 wks	1.10929	10.1353
walk pace - number of days walked 10+min	walk pace	number of days walked 10+min	1.12169	9.02074
salt added to food - Townsend deprivation index	salt added to food	Townsend deprivation index	1.06211	7.88768
walk pace - Alcohol taken with meals	walk pace	Alcohol taken with meals	1.14096	7.82049
VITD - Oily fish intake	VITD	Oily fish intake	1.01154	7.70009
Sex - Alcohol intake frequency	Sex	Alcohol intake frequency	1.0817	7.60933
past tobacco smoking - exposure to tobacco smoke at home	past tobacco smoking	exposure to tobacco smoke at home	1.14561	7.57882
duration of walks - Alcohol intake frequency	duration of walks	Alcohol intake frequency	1.06596	7.33835
walk pace - Alcohol intake frequency	walk pace	Alcohol intake frequency	1.17164	6.51046
VITD - Cheese Intake	VITD	Cheese Intake	1.07258	6.01338
time spend out in winter - Alcohol intake frequency	time spend out in winter	Alcohol intake frequency	1.15151	4.87435
exposure to tobacco smoke outside - past tobacco smoking	exposure to tobacco smoke outside	past tobacco smoking	1.07668	4.40656
smoking status - Alcohol intake frequency	smoking status	Alcohol intake frequency	1.10392	4.19945
freq of stair climbing in last 4 wks - walk pace	freq of stair climbing in last 4 wks	walk pace	1.17289	4.19682
DiastolicBP - VITD	DiastolicBP	VITD	1.08764	3.1315
time spent watching TV - Townsend deprivation index	time spent watching TV	Townsend deprivation index	1.07003	3.12594
SexAdjHaemoglobincConc - Townsend deprivation index	SexAdjHaemoglobincConc	Townsend deprivation index	1.05074	2.87863
Sex - walk pace	Sex	walk pace	1.12846	2.85459
Poultry intake - Alcohol intake frequency	Poultry intake	Alcohol intake frequency	1.06704	2.63129
walk pace - Avg weekly beer+cider	walk pace	Avg weekly beer+cider	1.13914	2.02715
jobs involved walking standing - Alcohol intake frequency	jobs involved walking standing	Alcohol intake frequency	1.09925	0.296374
VITD - body size at age 10	VITD	body size at age 10	1.04837	0.165117
VITD - time spend out in winter	VITD	time spend out in winter	1.08948	-0.0600023
Townsend deprivation index - Alcohol taken with meals	Townsend deprivation index	Alcohol taken with meals	1.03418	-0.283506
smoking status - walk pace	smoking status	walk pace	1.10018	-1.05553
VITD - avg total household income before tax	VITD	avg total household income before tax	1.08938	-1.55602
walk pace - Avg weekly red wine intake	walk pace	Avg weekly red wine intake	1.086	-2.386
tea intake - body size at age 10	tea intake	body size at age 10	1.03731	-4.34717
body size at age 10 - Alcohol intake frequency	body size at age 10	Alcohol intake frequency	1.07445	-8.97389
time spend out in winter - walk pace	time spend out in winter	walk pace	1.17557	-18.7111
Non-oily fish intake - Alcohol intake frequency	Non-oily fish intake	Alcohol intake frequency	1.14366	-19.5843
HDL_BM - body size at age 10	HDL_BM	body size at age 10	1.11511	-20.8381
VITD - breastfed as baby	VITD	breastfed as baby	1.06521	-21.4775
Sex - SexAdjTestosterone	Sex	SexAdjTestosterone	1.10899	-24.6078
Sleep duration - body size at age 10	Sleep duration	body size at age 10	1.11078	-25.8685
exposure to tobacco smoke outside - Alcohol intake frequency	exposure to tobacco smoke outside	Alcohol intake frequency	1.11132	-32.2127
Processed meat intake - body size at age 10	Processed meat intake	body size at age 10	1.06912	-41.3051
DiastolicBP - body size at age 10	DiastolicBP	body size at age 10	1.0953	-44.4416
Bread type - body size at age 10	Bread type	body size at age 10	0.999343	-68.1883
jobs involved heavy physical work - body size at age 10	jobs involved heavy physical work	body size at age 10	1.07933	-71.9993

### Sheet: Threshold ObesityBMI
Exposure-pair	Env1	Env2	Overall_ExcessDiseaseVar	Amplification
Pork Intake - frequency of exercise in last 4 wks	Pork Intake	frequency of exercise in last 4 wks	1.24008	95.1425
Pork Intake - Lamb intake	Pork Intake	Lamb intake	1.05076	46.8762
DocosahexaenoicAcid - Oily fish intake	DocosahexaenoicAcid	Oily fish intake	1.05949	38.9695
Omega3FA - Oily fish intake	Omega3FA	Oily fish intake	1.08528	37.45
Pork Intake - jobs involved walking standing	Pork Intake	jobs involved walking standing	1.00884	34.2699
Omega3FA - no days vigorous act	Omega3FA	no days vigorous act	1.06163	22.9406
Omega3FA - Processed meat intake	Omega3FA	Processed meat intake	1.05543	15.679
walk pace - Avg weekly red wine intake	walk pace	Avg weekly red wine intake	1.03581	13.452
Lamb intake - Avg weekly beer+cider	Lamb intake	Avg weekly beer+cider	1.0487	11.1696
Omega3FA - walk pace	Omega3FA	walk pace	1.02275	10.9623
Omega3FA - smoking status	Omega3FA	smoking status	1.04979	10.6331
SystolicBP - Omega3FA	SystolicBP	Omega3FA	1.04878	9.25732
SexAdjHaemoglobincConc - Omega6FA	SexAdjHaemoglobincConc	Omega6FA	1.04988	9.00909
walk pace - duration of moderate act	walk pace	duration of moderate act	1.03506	8.39216
DocosahexaenoicAcid - tea intake	DocosahexaenoicAcid	tea intake	1.05311	7.63614
DocosahexaenoicAcid - Non-oily fish intake	DocosahexaenoicAcid	Non-oily fish intake	1.08423	2.75838
pleasure walk - Avg weekly beer+cider	pleasure walk	Avg weekly beer+cider	1.02884	1.94264
DiastolicBP - Omega3FA	DiastolicBP	Omega3FA	1.0274	1.87136
DocosahexaenoicAcid - water intake	DocosahexaenoicAcid	water intake	1.00921	0.943706
current tobaco smoking - walk pace	current tobaco smoking	walk pace	0.987335	-0.0113543
DiastolicBP - Pork Intake	DiastolicBP	Pork Intake	1.01673	-0.814171
SexAdjHaemoglobincConc - walk pace	SexAdjHaemoglobincConc	walk pace	1.04979	-0.87453
Omega3FA - number of days per week of 10+ min physical act	Omega3FA	number of days per week of 10+ min physical act	1.01946	-1.15423
Omega3FA - Sex	Omega3FA	Sex	1.05262	-2.55597
adopted as child - Avg weekly beer+cider	adopted as child	Avg weekly beer+cider	1.34413	-2.91333
walk pace - birth weight	walk pace	birth weight	1.06164	-3.31473
DocosahexaenoicAcid - Alcohol taken with meals	DocosahexaenoicAcid	Alcohol taken with meals	1.03762	-5.37807
DocosahexaenoicAcid - salt added to food	DocosahexaenoicAcid	salt added to food	1.01519	-5.67718
Sex - walk pace	Sex	walk pace	1.0795	-6.63685
Omega3FA - Bread type	Omega3FA	Bread type	1.02253	-7.51102
SexAdjHaemoglobincConc - maternal smoking at birth	SexAdjHaemoglobincConc	maternal smoking at birth	1.02719	-10.4533
DocosahexaenoicAcid - dried fruit intake	DocosahexaenoicAcid	dried fruit intake	1.03096	-10.6571
SexAdjTestosterone - Avg weekly beer+cider	SexAdjTestosterone	Avg weekly beer+cider	0.951289	-11.7401
time spent driving - walk pace	time spent driving	walk pace	1.05214	-12.0432
DocosahexaenoicAcid - Bread type	DocosahexaenoicAcid	Bread type	1.01943	-12.2871
SexAdjHaemoglobincConc - Avg weekly beer+cider	SexAdjHaemoglobincConc	Avg weekly beer+cider	1.02779	-13.2189
jobs involved shift work - Avg weekly beer+cider	jobs involved shift work	Avg weekly beer+cider	1.04516	-13.5783
DocosahexaenoicAcid - Cereal intake	DocosahexaenoicAcid	Cereal intake	1.02392	-13.6323
DocosahexaenoicAcid - avg total household income before tax	DocosahexaenoicAcid	avg total household income before tax	0.999157	-15.3664
SexAdjTestosterone - alcohol status	SexAdjTestosterone	alcohol status	1.03011	-15.7282
Beef intake - walk pace	Beef intake	walk pace	1.04311	-16.4429
SexAdjTestosterone - jobs involved shift work	SexAdjTestosterone	jobs involved shift work	1.01938	-16.8729
Bread type - walk pace	Bread type	walk pace	1.037	-17.1224
walk pace - Avg weekly spirits	walk pace	Avg weekly spirits	1.03561	-17.5207
DocosahexaenoicAcid - Pork Intake	DocosahexaenoicAcid	Pork Intake	1.04756	-18.073
jobs involved heavy physical work - walk pace	jobs involved heavy physical work	walk pace	1.0216	-18.3269
SexAdjHaemoglobincConc - Omega3FA	SexAdjHaemoglobincConc	Omega3FA	1.0565	-19.6086
walk pace - Avg weekly beer+cider	walk pace	Avg weekly beer+cider	1.0514	-20.7298
breastfed as baby - Avg weekly beer+cider	breastfed as baby	Avg weekly beer+cider	0.995124	-24.5784
Triglycerides_BM - Omega3FA	Triglycerides_BM	Omega3FA	0.972116	-25.393
Triglycerides_BM - SexAdjHaemoglobincConc	Triglycerides_BM	SexAdjHaemoglobincConc	1.00466	-30.7252
Cholesterol_BM - DocosahexaenoicAcid	Cholesterol_BM	DocosahexaenoicAcid	1.03615	-36.5797
Lamb intake - walk pace	Lamb intake	walk pace	1.00623	-49.8527
DocosahexaenoicAcid - current tobaco smoking	DocosahexaenoicAcid	current tobaco smoking	0.935422	-63.4181

### Sheet: Threshold ObesityWHR
Exposure-pair	Env1	Env2	Overall_ExcessDiseaseVar	Amplification
Lamb intake - Oily fish intake	Lamb intake	Oily fish intake	1.13504	100
Beef intake - strenous sport	Beef intake	strenous sport	1.61823	100
exposure to tobacco smoke outside - current tobaco smoking	exposure to tobacco smoke outside	current tobaco smoking	1.15717	99.9337
Glucose - Pork Intake	Glucose	Pork Intake	1.62136	94.932
DocosahexaenoicAcid - SexAdjTestosterone	DocosahexaenoicAcid	SexAdjTestosterone	0.814722	67.1704
Lamb intake - Avg weekly beer+cider	Lamb intake	Avg weekly beer+cider	1.23456	53.6209
SystolicBP - Alcohol taken with meals	SystolicBP	Alcohol taken with meals	1.14424	50.8144
time spend out in winter - Avg weekly beer+cider	time spend out in winter	Avg weekly beer+cider	1.16493	47.8083
SexAdjHaemoglobincConc - Pork Intake	SexAdjHaemoglobincConc	Pork Intake	1.26589	44.5757
time spent driving - Avg weekly beer+cider	time spent driving	Avg weekly beer+cider	1.11381	43.9717
SystolicBP - Avg weekly beer+cider	SystolicBP	Avg weekly beer+cider	1.20895	41.9184
Pork Intake - Avg weekly beer+cider	Pork Intake	Avg weekly beer+cider	1.37025	40.3219
current tobaco smoking - Avg weekly beer+cider	current tobaco smoking	Avg weekly beer+cider	1.13475	38.556
birth weight - Avg weekly beer+cider	birth weight	Avg weekly beer+cider	1.23573	37.0559
fresh fruit intake - Avg weekly beer+cider	fresh fruit intake	Avg weekly beer+cider	1.1161	35.5625
Avg weekly beer+cider - Avg weekly red wine intake	Avg weekly beer+cider	Avg weekly red wine intake	1.17931	33.5093
SystolicBP - Avg weekly spirits	SystolicBP	Avg weekly spirits	1.11065	29.7139
Processed meat intake - Avg weekly beer+cider	Processed meat intake	Avg weekly beer+cider	1.19602	29.5632
exposure to tobacco smoke outside - Avg weekly beer+cider	exposure to tobacco smoke outside	Avg weekly beer+cider	1.15715	22.6969
water intake - Avg weekly beer+cider	water intake	Avg weekly beer+cider	1.07016	21.0456
SystolicBP - Pork Intake	SystolicBP	Pork Intake	1.18991	20.6813
Lamb intake - Processed meat intake	Lamb intake	Processed meat intake	1.11164	20.0981
Pork Intake - Lamb intake	Pork Intake	Lamb intake	1.13551	17.6387
walk pace - body size at age 10	walk pace	body size at age 10	1.19766	10.8618
Bread type - Pork Intake	Bread type	Pork Intake	1.13347	8.06798
SystolicBP - duration of moderate act	SystolicBP	duration of moderate act	1.0595	6.07659
Triglycerides_BM - Lamb intake	Triglycerides_BM	Lamb intake	1.01583	-13.272
LDL_BM - Avg weekly beer+cider	LDL_BM	Avg weekly beer+cider	0.924293	-14.3221
SexAdjTestosterone - body size at age 10	SexAdjTestosterone	body size at age 10	0.934319	-22.0025
SystolicBP - LDL_BM	SystolicBP	LDL_BM	1.02049	-32.5914
SexAdjTestosterone - Avg weekly beer+cider	SexAdjTestosterone	Avg weekly beer+cider	0.879628	-99.1678
Omega6FA - strenous sport	Omega6FA	strenous sport	0.636552	-100

### Sheet: IBD_prevalent
Exposure-pair	Env1	Env2	Overall_ExcessDiseaseVar	Amplification
DiastolicBP - SexAdjHaemoglobincConc	DiastolicBP	SexAdjHaemoglobincConc	1.25927	66.7396
Bread type - frequency of exercise in last 4 wks	Bread type	frequency of exercise in last 4 wks	1.19945	51.9679
SexAdjHaemoglobincConc - past tobacco smoking	SexAdjHaemoglobincConc	past tobacco smoking	1.17476	45.3659
SystolicBP - Cholesterol_BM	SystolicBP	Cholesterol_BM	1.23336	39.9715
LDL_BM - Triglycerides_BM	LDL_BM	Triglycerides_BM	1.1115	34.0809
LDL_BM - Bread Intake	LDL_BM	Bread Intake	1.22522	32.0081
SystolicBP - LDL_BM	SystolicBP	LDL_BM	1.2888	22.8322
SexAdjHaemoglobincConc - Cheese Intake	SexAdjHaemoglobincConc	Cheese Intake	1.19563	17.5347
Triglycerides_BM - Cholesterol_BM	Triglycerides_BM	Cholesterol_BM	1.0951	14.3714
Bread type - duration of walks	Bread type	duration of walks	0.942379	10.1372
DocosahexaenoicAcid - raw vegetable intake	DocosahexaenoicAcid	raw vegetable intake	0.835864	-44.3232
SexAdjHaemoglobincConc - dried fruit intake	SexAdjHaemoglobincConc	dried fruit intake	1.11989	-76.5491
