## Supplementary_Table_S1 for "Dual exposure-by-polygenic score interactions highlight disparities across social groups in the proportion needed to benefit"

### Sheet: Sheet1
Supplementary Table S1: List of diseases/trait, ICD10 codes and self-reported UKB fields, exclusion criteria, prevalence, incidence, GWAS reference for PGS construction and number of SNPs used for PGS construction after pruning
Disease/Trait	UKB Fields	Exclusion criteria	Prevalence % (Cases, Controls)	Incidence % (Case, Controls)	GWAS	No. of SNPs with p<1e-03 after pruning & used for PGS
Coronary artery disease (CAD)	Self reported non-cancer illness f.20002.0.0: heart/cardiac problem, angina, heart attack/MI, heart failure/pulmonary oedema; ICD10 I20 - I25 Ischemic heart disease, MI: I21-I23; Operative Procedures K40 - K46, K49 - K50, K75	mother/father/siblings reported heart disease from f.20110.0.0	11.72% 39360, 296429	6.04% 19042, 296429	PMID: 29212778	4599
Type 2 Diabetes (T2D)	Self reported: Non-insulin dependent diabetes, Non-cancer illness f.20002.0.0; ICD10: E11.0 - E11.9	Type-1-diabetes cases	5.6% 22867, 385152	3.75% 15026, 385152	PMID: 30054458	2836
Chronic Kidney Disease (CKD)	Creatinine levels f.30700.0.0, convert umol/L by multiplying 0.011312 to mg/dL. Computed eGFR from creatinine levels, age, sex using CKD-EPI equation (Inker, NEJM 2021). Male: a1 = -0.302, k=0.9; Female: a1=-0.241, k=0.7; eGFR = 142 * (min(Scr/k, 1)a1) * (max(Scr/k, 1)-1.2) * (0.9938Age) * 1.012 [if female], units = ml min 1.73 m−2. Cases: CKD state 3 or above: eGFR < 60; ICD10 codes: N18.3, N18.…	CKD stage2, eGFR 60-90 to minimize potential case-control misclassification due to age related decline in eGFR	3.35% 9326, 268884	2.05% 5632, 268884	PMID: 31152163	5606
Thresholded Obesity Body Mass Index BMI >= 30	f.21001.0.0 BMI >= 30 Incident obesity: ICD codes E65, E66.0, E66.1, E66.1, E66.8, E66.9, Controls: BMI < 30		24.28% 98894, 308375	3.96% 12656, 306433	PMID: 30124842	11445
Thresholded Obesity Waist-to-hip Ratio WHR >= 0.9	WHR: waist circumference/ hip circumference, f.48.0.0, f.49.0.0 )		3.95% 161281, 246887	4.98% 12698, 241774	PMID: 30239722 Combined summary statistics for males and females	6862
Inflammatory Bowel Disease (IBD)	Self reported non-cancer illness f.20002.0.0: 1461, 1462, 1463; ICD10: K50, K51.		1.43% 5878, 403047	0.509% 2063, 403047	PMID: 28067908	5227
Asthma	Self reported: Asthma 1111, 6152_8 ICD10: J46, J56	6152_9: doctor diagnosed allergic diseases, Self-reported - hay fever, dermatitits, eczema, allergy - 1387, 1452, 1374, 1668. ICD10: J45, J30 hay fever, L20 dermatitis and eczema	16.8% 55621, 275607	0.03% 81, 275607	PMID: 29273806	1198
